# The impact of changes in age-based eligibility criteria on seasonal influenza vaccine uptake in England between 2019 and 2024: A retrospective cohort study

**DOI:** 10.64898/2026.06.19.26356025

**Authors:** Anne M. Suffel, Jemma Walker, Eleanor V. H. Barry, Colin N.J. Campbell, Jamie Lopez Bernal, Suzanna L. R. McDonald, Helen I. McDonald, Sandra Mournier-Jack, Edward P. K. Parker

## Abstract

**Objectives:** To examine changes in seasonal influenza vaccine uptake among clinical risk groups over periods of differing age-based eligibility.

**Design:** Retrospective cohort study.

**Setting:** Individuals in England registered in the Clinical Practice Research Datalink Aurum.

**Participants:** Between 1,239,802 (2019/20) and 1,289,330 (2023/24) individuals aged 40-69 years in clinical risk groups.

**Interventions:** Natural experiment involving temporary expansion of age-based eligibility for influenza vaccination to include 50–64-year-olds from 2020/21 to 2022/23.

**Main outcome measures:** Influenza vaccine uptake from 1^st^ September to 28^th^ February, incidence rate ratio (IRR) of vaccine uptake across consecutive seasons within age groups, and the ratio of IRRs between age groups.

**Results:** Influenza vaccine uptake increased in all age groups in 2020/21 relative to 2019/20. The increase was larger in individuals aged 50-64 years (13.3%; IRR 1.50, 95% CI 1.50-1.51) compared with those aged 40-49 years (8.3%; IRR 1.35, 95% CI 1.34-1.35) and 65-69 years (6.8%; IRR 1.34, 95% CI 1.33-1.35). From 2020/21 to 2022/23, vaccine uptake decreased, with a more pronounced decline among those aged 40-49 years (−5.4%) compared with age-eligible groups (50-64 years: −3.0%; 65-69 years: −3.1%). The reversion of age eligibility in 2023/24 was associated with a larger decrease in uptake among those aged 50-64 years (−9.6% vs 2022/23; IRR 0.79, 95% CI: 0.79-0.79) compared with those aged 40-49 years (−4.9%; IRR 0.87, 95% CI: 0.87-0.88) and 65-69 years (−3.3%; IRR 0.97, 95% CI: 0.96-0.97). Patterns were broadly consistent across clinical risk groups.

**Conclusions:** The COVID-19 pandemic saw a general increase in seasonal influenza vaccine uptake in clinical risk groups. This increase was larger and more sustained in 50-64 year-olds who had also become eligible based on age. Our findings highlight the potential gains in vaccine coverage among clinical risk groups based on expanded age-based eligibility.

**Summary:** *What is already known on this topic:* Seasonal influenza presents a substantial public health burden. Individuals with underlying health conditions have a higher risk of morbidity and mortality from influenza and are eligible for the seasonal influenza vaccine. However, uptake among individuals in clinical risk groups in England remains suboptimal.

*What this study adds:* We examined whether changes in the age-eligibility threshold for the influenza vaccine from 65 years to 50 years during the COVID-19 pandemic in England (2020/21 to 2022/23) improved uptake among individuals at clinical risk of severe influenza. We found that uptake increased most and was more sustained in 50-64 year-olds who were eligible for vaccination by both age and clinical risk. Our findings highlight the potential gains in vaccine coverage among clinical risk groups based on expanded age-based eligibility.
