## Supplementary tables for "The impact of changes in age-based eligibility criteria on seasonal influenza vaccine uptake in England between 2019 and 2024: A retrospective cohort study"

### Sheet: Table S1
Supplementary Table S1. Baseline characteristics of the study population stratified by age.
	40–49 year-olds					50–64 year-olds					65–69 year-olds
	2019/20	2020/21	2021/22	2022/23	2023/24	2019/20	2020/21	2021/22	2022/23	2023/24	2019/20	2020/21	2021/22	2022/23	2023/24
N total	304763	310106	308555	306130	305743	691035	713419	724802	727566	730671	244004	245519	247708	248042	252916
Median (IQR) follow-up in days	180 (64-180)	135 (46-180)	166 (52-180)	180 (51-180)	180 (46-180)	100 (50-180)	70 (38-180)	65 (37-180)	65 (40-180)	71 (36-180)	48 (29-141)	39 (25-74)	47 (29-82)	45 (30-88)	41 (27-104)
Sex
Female	159233 (52.2)	162385 (52.4)	162066 (52.5)	161158 (52.6)	161718 (52.9)	337862 (48.9)	349087 (48.9)	355115 (49)	357129 (49.1)	360082 (49.3)	117446 (48.1)	117958 (48)	119192 (48.1)	119491 (48.2)	121593 (48.1)
Region
North East	9377 (3.1)	9470 (3.1)	9429 (3.1)	9327 (3)	9202 (3)	24378 (3.5)	25104 (3.5)	25480 (3.5)	25037 (3.4)	24418 (3.3)	9156 (3.8)	9219 (3.8)	9358 (3.8)	9349 (3.8)	9392 (3.7)
North West	57200 (18.8)	58578 (18.9)	58214 (18.9)	59475 (19.4)	59980 (19.6)	138439 (20)	143836 (20.2)	145773 (20.1)	150865 (20.7)	152139 (20.8)	50746 (20.8)	51270 (20.9)	51452 (20.8)	53294 (21.5)	54329 (21.5)
Yorkshire & The Humber	9192 (3)	9064 (2.9)	8878 (2.9)	6870 (2.2)	6584 (2.2)	22405 (3.2)	22306 (3.1)	22318 (3.1)	17015 (2.3)	16240 (2.2)	8786 (3.6)	8549 (3.5)	8452 (3.4)	6372 (2.6)	6142 (2.4)
East Midlands	6412 (2.1)	5893 (1.9)	5452 (1.8)	4324 (1.4)	4127 (1.3)	14908 (2.2)	14153 (2)	13703 (1.9)	10794 (1.5)	10717 (1.5)	5471 (2.2)	4982 (2)	4688 (1.9)	3528 (1.4)	3549 (1.4)
West Midlands	49620 (16.3)	50595 (16.3)	50465 (16.4)	51089 (16.7)	51340 (16.8)	115134 (16.7)	119464 (16.7)	121730 (16.8)	125390 (17.2)	126040 (17.2)	43285 (17.7)	43559 (17.7)	44269 (17.9)	45042 (18.2)	45411 (18)
East of England	12577 (4.1)	12348 (4)	12391 (4)	12706 (4.2)	12176 (4)	27623 (4)	27433 (3.8)	28304 (3.9)	29628 (4.1)	28852 (3.9)	9785 (4)	9441 (3.8)	9474 (3.8)	9878 (4)	9865 (3.9)
London	63005 (20.7)	65195 (21)	66071 (21.4)	67738 (22.1)	68647 (22.5)	127380 (18.4)	133076 (18.7)	136782 (18.9)	141810 (19.5)	144574 (19.8)	36713 (15)	37824 (15.4)	39547 (16)	41432 (16.7)	43868 (17.3)
South East	60758 (19.9)	61985 (20)	61507 (19.9)	60974 (19.9)	60832 (19.9)	135934 (19.7)	141089 (19.8)	143761 (19.8)	144791 (19.9)	145906 (20)	47862 (19.6)	48668 (19.8)	49120 (19.8)	49547 (20)	50602 (20)
South West	36622 (12)	36978 (11.9)	36148 (11.7)	33627 (11)	32855 (10.7)	84834 (12.3)	86958 (12.2)	86951 (12)	82236 (11.3)	81785 (11.2)	32200 (13.2)	32007 (13)	31348 (12.7)	29600 (11.9)	29758 (11.8)
Ethnicity
White	201601 (66.2)	204811 (66)	210331 (68.2)	215647 (70.4)	217567 (71.2)	482472 (69.8)	499453 (70)	535953 (73.9)	561791 (77.2)	571967 (78.3)	179266 (73.5)	180491 (73.5)	192749 (77.8)	201942 (81.4)	208411 (82.4)
Asian	33509 (11)	36290 (11.7)	38466 (12.5)	40946 (13.4)	42711 (14)	50650 (7.3)	54183 (7.6)	56605 (7.8)	61298 (8.4)	64281 (8.8)	16060 (6.6)	16972 (6.9)	18074 (7.3)	18888 (7.6)	19707 (7.8)
Black	16370 (5.4)	16722 (5.4)	17400 (5.6)	18062 (5.9)	18348 (6)	33222 (4.8)	36068 (5.1)	38454 (5.3)	41586 (5.7)	43384 (5.9)	5914 (2.4)	6580 (2.7)	7620 (3.1)	8681 (3.5)	10048 (4)
Other	5393 (1.8)	6035 (1.9)	6410 (2.1)	7122 (2.3)	7823 (2.6)	8129 (1.2)	9026 (1.3)	9943 (1.4)	11194 (1.5)	13128 (1.8)	2313 (0.9)	2491 (1)	2759 (1.1)	3098 (1.2)	3885 (1.5)
Mixed	4831 (1.6)	5123 (1.7)	5269 (1.7)	5592 (1.8)	5777 (1.9)	7501 (1.1)	8073 (1.1)	8632 (1.2)	9441 (1.3)	9852 (1.3)	1463 (0.6)	1546 (0.6)	1723 (0.7)	1982 (0.8)	2221 (0.9)
Missing/Unknown	43059 (14.1)	41125 (13.3)	30679 (9.9)	18761 (6.1)	13517 (4.4)	109061 (15.8)	106616 (14.9)	75215 (10.4)	42256 (5.8)	28059 (3.8)	38988 (16)	37439 (15.2)	24783 (10)	13451 (5.4)	8644 (3.4)
IMD quintile
1 (least deprived)	56127 (18.4)	56868 (18.3)	56062 (18.2)	54690 (17.9)	53577 (17.5)	126806 (18.4)	130962 (18.4)	133019 (18.4)	132422 (18.2)	132384 (18.1)	48949 (20.1)	48894 (19.9)	48716 (19.7)	48025 (19.4)	48476 (19.2)
2	55394 (18.2)	55783 (18)	55142 (17.9)	54228 (17.7)	53757 (17.6)	131132 (19)	134597 (18.9)	136160 (18.8)	136453 (18.8)	136731 (18.7)	50182 (20.6)	50138 (20.4)	49905 (20.1)	49739 (20.1)	50598 (20)
3	56874 (18.7)	57517 (18.5)	56967 (18.5)	56285 (18.4)	56646 (18.5)	132101 (19.1)	135122 (18.9)	137508 (19)	137028 (18.8)	138471 (19)	48099 (19.7)	47946 (19.5)	48490 (19.6)	48301 (19.5)	49375 (19.5)
4	66275 (21.7)	68012 (21.9)	68235 (22.1)	68139 (22.3)	68724 (22.5)	147287 (21.3)	152767 (21.4)	155727 (21.5)	156761 (21.5)	157913 (21.6)	49017 (20.1)	49648 (20.2)	50668 (20.5)	51187 (20.6)	52457 (20.7)
5 (most deprived)	70093 (23)	71926 (23.2)	72149 (23.4)	72788 (23.8)	73039 (23.9)	153709 (22.2)	159971 (22.4)	162388 (22.4)	164902 (22.7)	165172 (22.6)	47757 (19.6)	48893 (19.9)	49929 (20.2)	50790 (20.5)	52010 (20.6)
Clinical risk group
Diabetes	62573 (20.5)	63322 (20.4)	64577 (20.9)	65062 (21.3)	65854 (21.5)	215182 (31.1)	221637 (31.1)	227910 (31.4)	231084 (31.8)	234572 (32.1)	85239 (34.9)	86592 (35.3)	89320 (36.1)	90675 (36.6)	93501 (37)
Chronic heart disease	15572 (5.1)	15869 (5.1)	15799 (5.1)	15933 (5.2)	15962 (5.2)	101709 (14.7)	104153 (14.6)	104655 (14.4)	103747 (14.3)	102906 (14.1)	58232 (23.9)	58280 (23.7)	58400 (23.6)	57752 (23.3)	58179 (23)
Chronic liver disease	29927 (9.8)	33069 (10.7)	36583 (11.9)	40082 (13.1)	43935 (14.4)	70955 (10.3)	79375 (11.1)	89080 (12.3)	97785 (13.4)	107114 (14.7)	20561 (8.4)	22658 (9.2)	25449 (10.3)	28079 (11.3)	31525 (12.5)
Chronic respiratory diseases	16976 (5.6)	16570 (5.3)	15651 (5.1)	15103 (4.9)	15132 (4.9)	85628 (12.4)	85792 (12)	83189 (11.5)	81204 (11.2)	80676 (11)	46354 (19)	45583 (18.6)	43980 (17.8)	42816 (17.3)	42851 (16.9)
Chronic kidney disease	7698 (2.5)	7317 (2.4)	7169 (2.3)	7274 (2.4)	7375 (2.4)	47909 (6.9)	47234 (6.6)	47305 (6.5)	47747 (6.6)	48518 (6.6)	35048 (14.4)	33307 (13.6)	33063 (13.3)	32853 (13.2)	33578 (13.3)
Asplenia	9120 (3)	9510 (3.1)	9602 (3.1)	9677 (3.2)	9811 (3.2)	17209 (2.5)	17818 (2.5)	18098 (2.5)	18129 (2.5)	18104 (2.5)	4842 (2)	4905 (2)	4955 (2)	4996 (2)	5257 (2.1)
Chronic neurological disease	26148 (8.6)	27079 (8.7)	27193 (8.8)	27409 (9)	27868 (9.1)	58311 (8.4)	60885 (8.5)	61775 (8.5)	61982 (8.5)	61935 (8.5)	24182 (9.9)	24355 (9.9)	24190 (9.8)	23919 (9.6)	23969 (9.5)
Asthma	136696 (44.9)	138605 (44.7)	135255 (43.8)	130228 (42.5)	126989 (41.5)	215378 (31.2)	223851 (31.4)	225914 (31.2)	223178 (30.7)	222092 (30.4)	55775 (22.9)	56939 (23.2)	57444 (23.2)	57156 (23)	58319 (23.1)
Immunosuppression	33321 (10.9)	33281 (10.7)	33006 (10.7)	33078 (10.8)	32343 (10.6)	83000 (12)	84212 (11.8)	86110 (11.9)	88170 (12.1)	88073 (12.1)	30805 (12.6)	30638 (12.5)	31158 (12.6)	32119 (12.9)	32517 (12.9)
Severe obesity	35983 (11.8)	37113 (12)	37185 (12.1)	37677 (12.3)	38641 (12.6)	66742 (9.7)	70630 (9.9)	72609 (10)	74243 (10.2)	76339 (10.4)	15440 (6.3)	16329 (6.7)	17050 (6.9)	17733 (7.1)	18672 (7.4)
Data are N (%) unless otherwise stated. IMD, index of multiple deprivation; IQR, interquartile range.

### Sheet: Table S2
Supplementary Table S2. Absolute and relative estimates of seasonal influenza vaccine uptake among 40–69 year-olds in clinical risk groups from 2019/20 to 2023/24.
		2019/20					2020/21 (expansion of eligibility)							2021/22							2022/23							2023/24 (reversion of eligibility)							Sensitivity analysis (2021/22)
Clinical risk group	Age group (years)	N	N vaccinated	Total follow-up time in days	Percent vaccinated	IR (95% CI)	N	N vaccinated	Total follow-up time in days	Percent vaccinated	IR (95% CI)	IRR (95% CI) vs 2019/20	IRR ratio (95% CI) vs 50–64	N	N vaccinated	Total follow-up time in days	Percent vaccinated	IR (95% CI)	IRR (95% CI) vs 2020/21	IRR ratio (95% CI) vs 50–64	N	N vaccinated	Total follow-up time in days	Percent vaccinated	IR (95% CI)	IRR (95% CI) vs 2021/22	IRR ratio (95% CI) vs 50–64	N	N vaccinated	Total follow-up time in days	Percent vaccinated	IR (95% CI)	IRR (95% CI) vs 2022/23	IRR ratio (95% CI) vs 50–64	IRR (95% CI) vs 2019/20	IRR ratio (95% CI) vs 50–64
Overall	All (40-69)	1239802	685073	135449996	55.3	1.85 (1.84-1.85)	1269044	837547	117124684	66	2.61 (2.61-2.62)	–	–	1281065	841015	118739684	65.6	2.59 (2.58-2.59)	–	–	1281738	801607	124381039	62.5	2.35 (2.35-2.36)	–	–	1289330	713650	130892143	55.4	1.99 (1.99-2)	–	–	–	–
	40-49	304763	125256	39375600	41.1	1.16 (1.16-1.17)	310106	153191	35782732	49.4	1.56 (1.56-1.57)	1.35 (1.34-1.35)	1.12 (1.11-1.12)	308555	147832	36558140	47.9	1.48 (1.47-1.48)	0.94 (0.94-0.95)	1.09 (1.08-1.09)	306130	134726	37628736	44	1.31 (1.3-1.31)	0.89 (0.88-0.89)	1.03 (1.02-1.03)	305743	119569	38225739	39.1	1.14 (1.14-1.15)	0.87 (0.87-0.88)	0.9 (0.9-0.91)	1.27 (1.26-1.28)	1.21 (1.2-1.22)
	50-64	691035	378107	77335630	54.7	1.79 (1.78-1.79)	713419	484784	65970414	68	2.68 (2.68-2.69)	1.5 (1.5-1.51)	–	724802	492850	65300763	68	2.76 (2.75-2.76)	1.03 (1.02-1.03)	–	727566	472863	68883483	65	2.51 (2.5-2.51)	0.91 (0.91-0.91)	–	730671	404768	74619392	55.4	1.98 (1.98-1.99)	0.79 (0.79-0.79)	–	1.54 (1.54-1.55)	–
	65-69	244004	181710	18738766	74.5	3.54 (3.53-3.56)	245519	199572	15371538	81.3	4.74 (4.72-4.76)	1.34 (1.33-1.35)	1.12 (1.12-1.13)	247708	200333	16880781	80.9	4.33 (4.32-4.35)	0.91 (0.91-0.92)	1.12 (1.12-1.13)	248042	194018	17868820	78.2	3.97 (3.95-3.98)	0.91 (0.91-0.92)	0.99 (0.99-1)	252916	189313	18047012	74.9	3.83 (3.81-3.85)	0.97 (0.96-0.97)	0.82 (0.81-0.82)	1.22 (1.22-1.23)	1.26 (1.25-1.27)
Diabetes	All (40-69)	362994	240883	34568236	66.4	2.55 (2.54-2.56)	371551	271271	29999258	73	3.3 (3.29-3.32)	–	–	381807	268182	32929008	70.2	2.97 (2.96-2.99)	–	–	386821	261079	34797355	67.5	2.74 (2.73-2.75)	–	–	393927	244238	36320829	62	2.46 (2.45-2.47)	–	–	–	–
	40-49	62573	35579	6920580	56.9	1.88 (1.86-1.9)	63322	39586	6169792	62.5	2.34 (2.32-2.37)	1.25 (1.23-1.26)	1.07 (1.05-1.08)	64577	36881	6886118	57.1	1.96 (1.94-1.98)	0.83 (0.83-0.84)	1.1 (1.09-1.12)	65062	34697	7207787	53.3	1.76 (1.74-1.78)	0.9 (0.89-0.91)	1.03 (1.02-1.04)	65854	31562	7458532	47.9	1.55 (1.53-1.56)	0.88 (0.87-0.89)	0.99 (0.98-1)	1.04 (1.03-1.06)	1.18 (1.16-1.19)
	50-64	215182	139965	21347886	65	2.39 (2.38-2.41)	221637	161222	18440007	72.7	3.19 (3.18-3.21)	1.33 (1.33-1.34)	–	227910	159522	19856193	70	2.93 (2.92-2.95)	0.92 (0.91-0.92)	–	231084	156006	20957860	67.5	2.72 (2.71-2.73)	0.93 (0.92-0.93)	–	234572	143175	22096996	61	2.37 (2.35-2.38)	0.87 (0.87-0.88)	–	1.23 (1.22-1.23)	–
	65-69	85239	65339	6299770	76.7	3.79 (3.76-3.82)	86592	70463	5389459	81.4	4.78 (4.74-4.81)	1.26 (1.25-1.27)	1.06 (1.05-1.07)	89320	71779	6186697	80.4	4.24 (4.21-4.27)	0.89 (0.88-0.9)	1.04 (1.02-1.05)	90675	70376	6631708	77.6	3.88 (3.85-3.9)	0.91 (0.91-0.92)	1.01 (1-1.02)	93501	69501	6765301	74.3	3.75 (3.72-3.78)	0.97 (0.96-0.98)	0.9 (0.89-0.91)	1.12 (1.11-1.13)	1.1 (1.08-1.11)
Chronic heart disease	All (40-69)	175513	115570	16639565	65.8	2.54 (2.52-2.55)	178302	131063	14319031	73.5	3.34 (3.33-3.36)	–	–	178854	127871	14979192	71.5	3.12 (3.1-3.13)	–	–	177432	121239	15676338	68.3	2.82 (2.81-2.84)	–	–	177047	110925	16068888	62.7	2.52 (2.51-2.54)	–	–	–	–
	40-49	15572	7630	1861344	49	1.5 (1.46-1.53)	15869	8676	1723841	54.7	1.84 (1.8-1.88)	1.23 (1.2-1.26)	1.1 (1.07-1.13)	15799	7973	1815047	50.5	1.6 (1.57-1.64)	0.87 (0.85-0.89)	1.1 (1.07-1.13)	15933	7445	1901130	46.7	1.43 (1.4-1.46)	0.89 (0.87-0.91)	1.01 (0.99-1.04)	15962	6639	1939794	41.6	1.25 (1.22-1.28)	0.87 (0.85-0.9)	0.98 (0.95-1.01)	1.07 (1.04-1.1)	1.21 (1.18-1.25)
	50-64	101709	63485	10442889	62.4	2.22 (2.2-2.24)	104153	74435	9036755	71.5	3.01 (2.99-3.03)	1.35 (1.34-1.37)	–	104655	72605	9187227	69.4	2.89 (2.87-2.91)	0.96 (0.95-0.97)	–	103747	68626	9610792	66.1	2.61 (2.59-2.63)	0.9 (0.9-0.91)	–	102906	60899	9947591	59.2	2.24 (2.22-2.25)	0.86 (0.85-0.86)	–	1.3 (1.29-1.31)	–
	65-69	58232	44455	4335332	76.3	3.75 (3.71-3.78)	58280	47952	3558435	82.3	4.92 (4.88-4.97)	1.31 (1.3-1.33)	1.03 (1.02-1.05)	58400	47293	3976918	81	4.34 (4.3-4.38)	0.88 (0.87-0.89)	1.09 (1.07-1.1)	57752	45168	4164416	78.2	3.96 (3.93-4)	0.91 (0.9-0.92)	0.99 (0.98-1)	58179	43387	4181503	74.6	3.79 (3.75-3.83)	0.96 (0.95-0.97)	0.9 (0.88-0.91)	1.16 (1.14-1.17)	1.12 (1.1-1.14)
Chronic liver disease	All (40-69)	121443	59157	14273942	48.7	1.51 (1.5-1.53)	135102	83144	13394277	61.5	2.27 (2.25-2.28)	–	–	151112	92915	14841809	61.5	2.29 (2.27-2.3)	–	–	165946	96415	17088816	58.1	2.06 (2.05-2.07)	–	–	182574	89886	20063288	49.2	1.64 (1.63-1.65)	–	–	–	–
	40-49	29927	9878	4159493	33	0.87 (0.85-0.88)	33069	13522	4158028	40.9	1.19 (1.17-1.21)	1.37 (1.34-1.4)	1.2 (1.17-1.22)	36583	13939	4784396	38.1	1.06 (1.05-1.08)	0.9 (0.88-0.91)	1.19 (1.17-1.22)	40082	14134	5362400	35.3	0.96 (0.95-0.98)	0.9 (0.89-0.92)	0.98 (0.96-1)	43935	13504	5976815	30.7	0.83 (0.81-0.84)	0.86 (0.84-0.87)	0.84 (0.82-0.85)	1.23 (1.2-1.26)	1.43 (1.39-1.47)
	50-64	70955	34058	8512903	48	1.46 (1.45-1.48)	79375	51205	7814909	64.5	2.39 (2.37-2.41)	1.64 (1.62-1.66)	–	89080	58364	8329485	65.5	2.56 (2.54-2.58)	1.07 (1.06-1.08)	–	97785	60302	9705247	61.7	2.27 (2.25-2.29)	0.89 (0.88-0.89)	–	107114	52724	11851681	49.2	1.62 (1.61-1.64)	0.72 (0.71-0.72)	–	1.75 (1.73-1.77)	–
	65-69	20561	15221	1601546	74	3.47 (3.42-3.53)	22658	18417	1421340	81.3	4.73 (4.66-4.8)	1.36 (1.34-1.39)	1.2 (1.17-1.23)	25449	20612	1727928	81	4.36 (4.3-4.42)	0.92 (0.9-0.94)	1.16 (1.14-1.19)	28079	21979	2021169	78.3	3.97 (3.92-4.02)	0.91 (0.9-0.93)	0.97 (0.96-0.99)	31525	23658	2234792	75	3.87 (3.82-3.92)	0.97 (0.96-0.99)	0.74 (0.72-0.75)	1.26 (1.23-1.28)	1.4 (1.36-1.43)
Chronic respiratory diseases	All (40-69)	148958	97488	14154298	65.4	2.52 (2.5-2.53)	147945	107429	11938921	72.6	3.29 (3.27-3.31)	–	–	142820	100809	12059880	70.6	3.05 (3.03-3.07)	–	–	139123	93620	12496251	67.3	2.74 (2.72-2.75)	–	–	138659	84933	12912459	61.3	2.4 (2.39-2.42)	–	–	–	–
	40-49	16976	7921	2079101	46.7	1.39 (1.36-1.42)	16570	8621	1856690	52	1.7 (1.66-1.73)	1.22 (1.19-1.25)	1.12 (1.09-1.14)	15651	7629	1820386	48.7	1.53 (1.5-1.56)	0.9 (0.88-0.92)	1.05 (1.02-1.08)	15103	6799	1832182	45	1.36 (1.32-1.39)	0.89 (0.86-0.91)	1.01 (0.98-1.04)	15132	6018	1882848	39.8	1.17 (1.14-1.2)	0.86 (0.84-0.88)	0.98 (0.95-1)	1.1 (1.07-1.13)	1.17 (1.14-1.2)
	50-64	85628	53643	8731551	62.6	2.24 (2.23-2.26)	85792	61223	7331480	71.4	3.05 (3.03-3.07)	1.36 (1.35-1.37)	–	83189	57499	7276319	69.1	2.89 (2.86-2.91)	0.95 (0.94-0.95)	–	81204	53382	7563001	65.7	2.58 (2.56-2.6)	0.89 (0.89-0.9)	–	80676	47024	7931369	58.3	2.17 (2.15-2.19)	0.84 (0.83-0.85)	–	1.29 (1.27-1.3)	–
	65-69	46354	35924	3343646	77.5	3.92 (3.88-3.96)	45583	37585	2750751	82.5	4.99 (4.94-5.04)	1.27 (1.26-1.29)	1.07 (1.05-1.09)	43980	35681	2963175	81.1	4.4 (4.35-4.44)	0.88 (0.87-0.89)	1.07 (1.06-1.09)	42816	33439	3101068	78.1	3.94 (3.9-3.98)	0.9 (0.88-0.91)	1 (0.98-1.01)	42851	31891	3098242	74.4	3.76 (3.72-3.8)	0.95 (0.94-0.97)	0.88 (0.87-0.89)	1.12 (1.1-1.14)	1.15 (1.13-1.17)
Chronic kidney disease	All (40-69)	90655	58438	8637153	64.5	2.47 (2.45-2.49)	87858	64814	6899565	73.8	3.43 (3.4-3.46)	–	–	87537	63925	7105340	73	3.29 (3.26-3.31)	–	–	87874	61085	7571362	69.5	2.95 (2.92-2.97)	–	–	89471	57711	7840328	64.5	2.69 (2.67-2.71)	–	–	–	–
	40-49	7698	3855	903828	50.1	1.56 (1.51-1.61)	7317	4263	751833	58.3	2.07 (2.01-2.13)	1.33 (1.28-1.38)	1.1 (1.06-1.14)	7169	3917	782014	54.6	1.83 (1.77-1.89)	0.88 (0.85-0.92)	1.12 (1.08-1.17)	7274	3669	831194	50.4	1.61 (1.56-1.66)	0.88 (0.85-0.91)	1.01 (0.98-1.05)	7375	3359	854257	45.5	1.44 (1.39-1.48)	0.89 (0.86-0.92)	0.99 (0.95-1.03)	1.17 (1.13-1.22)	1.24 (1.18-1.29)
	50-64	47909	28310	5074238	59.1	2.04 (2.01-2.06)	47234	33356	4090841	70.6	2.98 (2.95-3.01)	1.46 (1.44-1.48)	–	47305	33098	4087918	70	2.96 (2.93-2.99)	0.99 (0.98-1)	–	47747	31701	4378133	66.4	2.64 (2.62-2.67)	0.89 (0.88-0.91)	–	48518	29296	4582319	60.4	2.34 (2.31-2.36)	0.88 (0.87-0.89)	–	1.45 (1.43-1.47)	–
	65-69	35048	26273	2659087	75	3.61 (3.57-3.65)	33307	27195	2056891	81.6	4.83 (4.77-4.89)	1.34 (1.32-1.36)	1.09 (1.07-1.11)	33063	26910	2235408	81.4	4.4 (4.34-4.45)	0.91 (0.9-0.92)	1.09 (1.07-1.11)	32853	25715	2362035	78.3	3.98 (3.93-4.02)	0.9 (0.89-0.92)	0.99 (0.97-1.01)	33578	25056	2403752	74.6	3.81 (3.76-3.85)	0.96 (0.94-0.97)	0.92 (0.9-0.94)	1.22 (1.2-1.24)	1.19 (1.16-1.22)
Asplenia	All (40-69)	31171	17093	3416763	54.8	1.83 (1.8-1.85)	32233	21264	2945352	66	2.64 (2.6-2.67)	–	–	32655	21596	2994281	66.1	2.63 (2.6-2.67)	–	–	32802	20630	3153955	62.9	2.39 (2.36-2.42)	–	–	33172	19022	3258414	57.3	2.13 (2.1-2.16)	–	–	–	–
	40-49	9120	3851	1160306	42.2	1.21 (1.17-1.25)	9510	4966	1054654	52.2	1.72 (1.67-1.77)	1.42 (1.37-1.47)	1.06 (1.02-1.11)	9602	4804	1108226	50	1.58 (1.54-1.63)	0.92 (0.89-0.95)	1.14 (1.1-1.19)	9677	4402	1168126	45.5	1.38 (1.34-1.42)	0.87 (0.84-0.9)	1.05 (1.02-1.09)	9811	4079	1187564	41.6	1.25 (1.22-1.29)	0.91 (0.88-0.94)	0.93 (0.9-0.96)	1.31 (1.26-1.36)	1.22 (1.16-1.27)
	50-64	17209	9604	1890800	55.8	1.86 (1.82-1.89)	17818	12243	1595656	68.7	2.8 (2.75-2.85)	1.51 (1.48-1.54)	–	18098	12665	1569192	70	2.95 (2.9-3)	1.05 (1.03-1.07)	–	18129	12190	1646993	67.2	2.7 (2.66-2.75)	0.92 (0.9-0.93)	–	18104	10818	1725720	59.8	2.29 (2.25-2.33)	0.85 (0.83-0.86)	–	1.59 (1.55-1.63)	–
	65-69	4842	3638	365657	75.1	3.63 (3.52-3.75)	4905	4055	295042	82.7	5.02 (4.87-5.17)	1.38 (1.33-1.44)	1.09 (1.05-1.14)	4955	4127	316863	83.3	4.76 (4.61-4.9)	0.95 (0.91-0.98)	1.11 (1.06-1.16)	4996	4038	338836	80.8	4.35 (4.22-4.49)	0.92 (0.88-0.95)	1 (0.96-1.04)	5257	4125	345130	78.5	4.37 (4.23-4.5)	1 (0.97-1.04)	0.84 (0.81-0.88)	1.31 (1.25-1.37)	1.21 (1.15-1.28)
Chronic neurological disease	All (40-69)	108641	59745	11793618	55	1.85 (1.84-1.87)	112319	74261	10308099	66.1	2.63 (2.61-2.65)	–	–	113158	76457	10259207	67.6	2.72 (2.7-2.74)	–	–	113310	73480	10584951	64.8	2.54 (2.52-2.55)	–	–	113772	66598	10992225	58.5	2.21 (2.2-2.23)	–	–	–	–
	40-49	26148	11034	3315716	42.2	1.22 (1.19-1.24)	27079	13785	3046916	50.9	1.65 (1.62-1.68)	1.36 (1.33-1.39)	1.12 (1.09-1.14)	27193	14110	3080682	51.9	1.67 (1.65-1.7)	1.01 (0.99-1.03)	1.07 (1.05-1.09)	27409	13407	3175269	48.9	1.54 (1.52-1.57)	0.92 (0.91-0.94)	1.01 (0.99-1.03)	27868	12683	3229732	45.5	1.43 (1.41-1.46)	0.93 (0.91-0.95)	0.88 (0.86-0.9)	1.38 (1.35-1.41)	1.2 (1.17-1.23)
	50-64	58311	31219	6555410	53.5	1.74 (1.72-1.76)	60885	41030	5675990	67.4	2.64 (2.61-2.67)	1.52 (1.5-1.54)	–	61775	42957	5481227	69.5	2.86 (2.84-2.89)	1.08 (1.07-1.1)	–	61982	41513	5680360	67	2.67 (2.64-2.69)	0.93 (0.92-0.94)	–	61935	36033	6047828	58.2	2.18 (2.15-2.2)	0.82 (0.81-0.82)	–	1.65 (1.62-1.67)	–
	65-69	24182	17492	1922492	72.3	3.32 (3.27-3.37)	24355	19446	1585193	79.8	4.48 (4.42-4.54)	1.35 (1.32-1.37)	1.13 (1.1-1.15)	24190	19390	1697298	80.2	4.17 (4.11-4.23)	0.93 (0.92-0.95)	1.16 (1.14-1.19)	23919	18560	1729322	77.6	3.92 (3.86-3.98)	0.94 (0.92-0.96)	0.99 (0.97-1.01)	23969	17882	1714665	74.6	3.81 (3.75-3.86)	0.97 (0.95-0.99)	0.84 (0.82-0.86)	1.26 (1.23-1.28)	1.31 (1.28-1.34)
Asthma	All (40-69)	407849	222093	45173735	54.5	1.8 (1.79-1.8)	419395	276040	38952030	65.8	2.59 (2.58-2.6)	–	–	418613	274707	38981949	65.6	2.57 (2.56-2.58)	–	–	410562	258638	39790243	63	2.37 (2.37-2.38)	–	–	407400	226465	41408429	55.6	2 (1.99-2.01)	–	–	–	–
	40-49	136696	56332	17653567	41.2	1.17 (1.16-1.18)	138605	70238	15766337	50.7	1.63 (1.62-1.64)	1.4 (1.38-1.41)	1.1 (1.09-1.11)	135255	66831	15799084	49.4	1.55 (1.53-1.56)	0.95 (0.94-0.96)	1.09 (1.08-1.1)	130228	59389	15784918	45.6	1.37 (1.36-1.39)	0.89 (0.88-0.9)	1.04 (1.03-1.05)	126989	51614	15644670	40.6	1.21 (1.19-1.22)	0.88 (0.87-0.88)	0.89 (0.88-0.9)	1.33 (1.31-1.34)	1.19 (1.18-1.21)
	50-64	215378	121932	23583062	56.6	1.89 (1.88-1.9)	223851	157679	19913587	70.4	2.89 (2.88-2.91)	1.53 (1.52-1.54)	–	225914	159637	19546109	70.7	2.98 (2.97-3)	1.03 (1.03-1.04)	–	223178	152489	20178133	68.3	2.76 (2.75-2.77)	0.93 (0.92-0.93)	–	222092	128939	21919683	58.1	2.15 (2.14-2.16)	0.78 (0.77-0.78)	–	1.58 (1.57-1.59)	–
	65-69	55775	43829	3937106	78.6	4.07 (4.03-4.1)	56939	48123	3272106	84.5	5.37 (5.32-5.42)	1.32 (1.31-1.34)	1.16 (1.14-1.17)	57444	48239	3636756	84	4.84 (4.8-4.89)	0.9 (0.89-0.91)	1.14 (1.13-1.16)	57156	46760	3827192	81.8	4.46 (4.42-4.5)	0.92 (0.91-0.93)	1 (0.99-1.02)	58319	45912	3844076	78.7	4.36 (4.32-4.4)	0.98 (0.97-0.99)	0.8 (0.79-0.81)	1.19 (1.18-1.21)	1.33 (1.31-1.35)
Immunosuppression	All (40-69)	147126	83978	15477939	57.1	1.98 (1.97-2)	148131	102638	12757998	69.3	2.94 (2.92-2.96)	–	–	150274	104608	12825326	69.6	2.98 (2.96-3)	–	–	153367	102107	13894348	66.6	2.68 (2.67-2.7)	–	–	152933	92728	14167396	60.6	2.39 (2.38-2.41)	–	–	–	–
	40-49	33321	14878	4132563	44.7	1.31 (1.29-1.34)	33281	18043	3593091	54.2	1.83 (1.81-1.86)	1.39 (1.37-1.42)	1.14 (1.12-1.17)	33006	17767	3605341	53.8	1.8 (1.77-1.83)	0.98 (0.96-1)	1.07 (1.05-1.09)	33078	16565	3784693	50.1	1.6 (1.57-1.62)	0.89 (0.87-0.9)	1.01 (0.99-1.03)	32343	14822	3711034	45.8	1.46 (1.44-1.48)	0.91 (0.9-0.93)	0.92 (0.9-0.94)	1.37 (1.34-1.4)	1.23 (1.2-1.26)
	50-64	83000	45861	9083036	55.3	1.84 (1.83-1.86)	84212	59352	7363600	70.5	2.94 (2.92-2.97)	1.6 (1.58-1.61)	–	86110	61267	7221607	71.1	3.1 (3.07-3.12)	1.05 (1.04-1.06)	–	88170	59928	7894601	68	2.77 (2.75-2.79)	0.89 (0.89-0.9)	–	88073	52953	8277348	60.1	2.34 (2.32-2.36)	0.84 (0.83-0.85)	–	1.68 (1.66-1.7)	–
	65-69	30805	23239	2262340	75.4	3.75 (3.7-3.8)	30638	25243	1801307	82.4	5.12 (5.06-5.18)	1.36 (1.34-1.39)	1.17 (1.15-1.19)	31158	25574	1998378	82.1	4.67 (4.62-4.73)	0.91 (0.9-0.93)	1.15 (1.13-1.17)	32119	25614	2215054	79.7	4.22 (4.17-4.28)	0.9 (0.89-0.92)	0.99 (0.97-1.01)	32517	24953	2179014	76.7	4.18 (4.13-4.23)	0.99 (0.97-1.01)	0.85 (0.84-0.87)	1.25 (1.22-1.27)	1.35 (1.32-1.38)
Severe obesity	All (40-69)	118165	62054	13419105	52.5	1.69 (1.68-1.7)	124072	77999	12275315	62.9	2.32 (2.3-2.34)	–	–	126844	81984	12049922	64.6	2.49 (2.47-2.5)	–	–	129653	80071	12811957	61.8	2.28 (2.27-2.3)	–	–	133652	74858	13508172	56	2.02 (2.01-2.04)	–	–	–	–
	40-49	35983	14867	4640643	41.3	1.17 (1.15-1.19)	37113	17988	4418875	48.5	1.49 (1.47-1.51)	1.27 (1.25-1.29)	1.15 (1.12-1.17)	37185	18926	4284492	50.9	1.61 (1.59-1.64)	1.09 (1.07-1.1)	1 (0.98-1.02)	37677	17550	4520046	46.6	1.42 (1.4-1.44)	0.88 (0.86-0.89)	1.05 (1.03-1.07)	38641	16473	4656293	42.6	1.29 (1.27-1.31)	0.91 (0.9-0.93)	0.93 (0.91-0.95)	1.38 (1.35-1.41)	1.15 (1.12-1.18)
	50-64	66742	35891	7556700	53.8	1.73 (1.72-1.75)	70630	46927	6790475	66.4	2.52 (2.5-2.55)	1.46 (1.44-1.47)	–	72609	49384	6569288	68	2.75 (2.72-2.77)	1.09 (1.08-1.1)	–	74243	48671	7005165	65.6	2.54 (2.52-2.56)	0.92 (0.91-0.93)	–	76339	44364	7518530	58.1	2.16 (2.14-2.18)	0.85 (0.84-0.86)	–	1.58 (1.56-1.6)	–
	65-69	15440	11296	1221762	73.2	3.38 (3.31-3.44)	16329	13084	1065965	80.1	4.48 (4.41-4.56)	1.33 (1.3-1.36)	1.1 (1.07-1.12)	17050	13674	1196142	80.2	4.18 (4.11-4.25)	0.93 (0.91-0.95)	1.17 (1.14-1.2)	17733	13850	1286746	78.1	3.93 (3.87-4)	0.94 (0.92-0.96)	0.98 (0.96-1)	18672	14021	1333349	75.1	3.84 (3.78-3.9)	0.98 (0.96-1)	0.87 (0.85-0.89)	1.24 (1.21-1.27)	1.28 (1.24-1.32)
CI, confidence interval; IR, incidence rate per year; IRR, incidence rate ratio.
